# Changes in dispensing of medicines proposed for re-purposing in the first year of the COVID-19 pandemic in Australia

**DOI:** 10.1101/2021.09.26.21264150

**Authors:** Andrea L Schaffer, David Henry, Helga Zoega, Julian H Elliott, Sallie-Anne Pearson

**Author notes:** **Corresponding author:** Dr Andrea L Schaffer.

## Abstract

**Objective:** We quantified changes in dispensing of common medicines proposed for “re-purposing” due to their perceived benefits as therapeutic or preventive for COVID-19 in Australia, a country with relatively low COVID-19 incidence in the first year of the pandemic.

**Methods:** We performed an interrupted time series analysis and cross-sectional study using nationwide dispensing claims data (January 2017-November 2020). We focused on six subsidised medicines proposed for re-purposing: hydroxychloroquine, azithromycin, ivermectin, colchicine, corticosteroids, and calcitriol (Vitamin D analogue). We quantified changes in monthly dispensing and initiation trends during COVID-19 (March-November 2020) using autoregressive integrated moving average models (ARIMA) and compared characteristics of initiators in 2020 and 2019.

**Results:** In March 2020, we observed a 99% (95%CI 96%-103%) increase in hydroxychloroquine dispensing (of which approximately 22% attributable to new use), and a 199% increase (95%CI 184%-213%) in initiation, with a shift towards prescribing by general practitioners (42% in 2020 vs 25% in 2019) rather than specialists. These increases subsided following regulatory restrictions on prescribing to relevant specialties. There was a small but sustained increase in ivermectin dispensing over multiple months, with a 80% (95%CI 42%-118%) increase in initiation in May 2020 following its first identification as potentially disease-modifying in April. Other than increases in March related to stockpiling, we observed no increases in initiation of calcitriol or colchicine during COVID-19. Dispensing of corticosteroids and azithromycin remained lower than expected in April through November 2020.

**Conclusions:** While most increases in dispensing observed early on during COVID-19 were temporary and appear to be related to stockpiling among existing users, we did observed increases in initiation of hydroxychloroquine and ivermectin and a shift in prescribing patterns which may be related to media hype around these medicines. A quick response by regulators can help limit inappropriate repurposing to lessen the impact on medicine supply and patient harms.
