## Supplementary material for "Changes in dispensing of medicines proposed for re-purposing in the first year of the COVID-19 pandemic in Australia": S3

### Sheet: Description
Data for: Schaffer, Henry, Zoega, Elliott, Pearson. Changes in dispensing of medicines proposed for re-purposing in the first year of the COVID-19 pandemic in Australia. https://doi.org/10.1101/2021.09.26.21264150
These data represent medicine dispensings for medicines subsidised by the Australian Government Pharmaceutical Benefits Scheme (PBS) (https://www.pbs.gov.au/pbs/home)
The first sheet includes monthly dispensing data for all medicines and selected medicines for all PBS-eligible people (2017-2020). These data are available in aggregate form only and can also be accessed here: https://www.pbs.gov.au/info/statistics/dos-and-dop/dos-and-dop and here: https://data.gov.au/data/dataset/pharmaceutical-benefits-scheme-pbs-item-report
The second sheet includes monthly dispensing data and number of initiators for selected medicines for a 10% random sample of PBS-eligible people (2017-2020). These data were derived from person-level data, which can be access by contacting the Austalian Government Services Australia (https://www.servicesaustralia.gov.au/statistical-information-and-data).

### Sheet: S85 (Full sample)
Section 85 PBS dispensing claims
Month	Medicine name	No. dispensings
2017-01-01	All dispensings	21523134
2017-02-01	All dispensings	21796174
2017-03-01	All dispensings	24894821
2017-04-01	All dispensings	22746680
2017-05-01	All dispensings	25767229
2017-06-01	All dispensings	24885003
2017-07-01	All dispensings	24954910
2017-08-01	All dispensings	26372605
2017-09-01	All dispensings	24873357
2017-10-01	All dispensings	25355652
2017-11-01	All dispensings	25538029
2017-12-01	All dispensings	27112477
2018-01-01	All dispensings	22598396
2018-02-01	All dispensings	22219799
2018-03-01	All dispensings	24952809
2018-04-01	All dispensings	23786488
2018-05-01	All dispensings	26252330
2018-06-01	All dispensings	24800548
2018-07-01	All dispensings	25758331
2018-08-01	All dispensings	26528681
2018-09-01	All dispensings	24542757
2018-10-01	All dispensings	26519948
2018-11-01	All dispensings	26220213
2018-12-01	All dispensings	27550107
2019-01-01	All dispensings	23053358
2019-02-01	All dispensings	22720674
2019-03-01	All dispensings	24889825
2019-04-01	All dispensings	24602619
2019-05-01	All dispensings	26612375
2019-06-01	All dispensings	24673038
2019-07-01	All dispensings	26822863
2019-08-01	All dispensings	26614909
2019-09-01	All dispensings	25317843
2019-10-01	All dispensings	26856956
2019-11-01	All dispensings	26015783
2019-12-01	All dispensings	28253347
2020-01-01	All dispensings	23553570
2020-02-01	All dispensings	23902683
2020-03-01	All dispensings	30677817
2020-04-01	All dispensings	22433721
2020-05-01	All dispensings	23702837
2020-06-01	All dispensings	24793157
2020-07-01	All dispensings	26604379
2020-08-01	All dispensings	25649650
2020-09-01	All dispensings	25786947
2020-10-01	All dispensings	26456573
2020-11-01	All dispensings	26000233
2017-01-01	Azithromycin	18648
2017-02-01	Azithromycin	19351
2017-03-01	Azithromycin	21515
2017-04-01	Azithromycin	17906
2017-05-01	Azithromycin	22126
2017-06-01	Azithromycin	21377
2017-07-01	Azithromycin	22660
2017-08-01	Azithromycin	24861
2017-09-01	Azithromycin	22406
2017-10-01	Azithromycin	22154
2017-11-01	Azithromycin	21514
2017-12-01	Azithromycin	20278
2018-01-01	Azithromycin	19897
2018-02-01	Azithromycin	19723
2018-03-01	Azithromycin	21528
2018-04-01	Azithromycin	19551
2018-05-01	Azithromycin	22248
2018-06-01	Azithromycin	21906
2018-07-01	Azithromycin	23005
2018-08-01	Azithromycin	24433
2018-09-01	Azithromycin	22452
2018-10-01	Azithromycin	23902
2018-11-01	Azithromycin	22647
2018-12-01	Azithromycin	20809
2019-01-01	Azithromycin	19089
2019-02-01	Azithromycin	19452
2019-03-01	Azithromycin	21951
2019-04-01	Azithromycin	20489
2019-05-01	Azithromycin	24214
2019-06-01	Azithromycin	22806
2019-07-01	Azithromycin	25006
2019-08-01	Azithromycin	25356
2019-09-01	Azithromycin	23706
2019-10-01	Azithromycin	24516
2019-11-01	Azithromycin	22591
2019-12-01	Azithromycin	21557
2020-01-01	Azithromycin	21310
2020-02-01	Azithromycin	21129
2020-03-01	Azithromycin	22960
2020-04-01	Azithromycin	15200
2020-05-01	Azithromycin	15321
2020-06-01	Azithromycin	16657
2020-07-01	Azithromycin	17443
2020-08-01	Azithromycin	16713
2020-09-01	Azithromycin	16299
2020-10-01	Azithromycin	16639
2020-11-01	Azithromycin	16605
2017-01-01	Calcitriol (Vit D)	8996
2017-02-01	Calcitriol (Vit D)	9610
2017-03-01	Calcitriol (Vit D)	10622
2017-04-01	Calcitriol (Vit D)	9703
2017-05-01	Calcitriol (Vit D)	11414
2017-06-01	Calcitriol (Vit D)	10787
2017-07-01	Calcitriol (Vit D)	10783
2017-08-01	Calcitriol (Vit D)	11482
2017-09-01	Calcitriol (Vit D)	11120
2017-10-01	Calcitriol (Vit D)	11848
2017-11-01	Calcitriol (Vit D)	12040
2017-12-01	Calcitriol (Vit D)	13999
2018-01-01	Calcitriol (Vit D)	9313
2018-02-01	Calcitriol (Vit D)	9314
2018-03-01	Calcitriol (Vit D)	10614
2018-04-01	Calcitriol (Vit D)	10228
2018-05-01	Calcitriol (Vit D)	11091
2018-06-01	Calcitriol (Vit D)	10822
2018-07-01	Calcitriol (Vit D)	11150
2018-08-01	Calcitriol (Vit D)	11586
2018-09-01	Calcitriol (Vit D)	10890
2018-10-01	Calcitriol (Vit D)	12133
2018-11-01	Calcitriol (Vit D)	12201
2018-12-01	Calcitriol (Vit D)	14435
2019-01-01	Calcitriol (Vit D)	9628
2019-02-01	Calcitriol (Vit D)	9534
2019-03-01	Calcitriol (Vit D)	10721
2019-04-01	Calcitriol (Vit D)	10292
2019-05-01	Calcitriol (Vit D)	11568
2019-06-01	Calcitriol (Vit D)	10330
2019-07-01	Calcitriol (Vit D)	11782
2019-08-01	Calcitriol (Vit D)	11653
2019-09-01	Calcitriol (Vit D)	11258
2019-10-01	Calcitriol (Vit D)	12319
2019-11-01	Calcitriol (Vit D)	12328
2019-12-01	Calcitriol (Vit D)	14431
2020-01-01	Calcitriol (Vit D)	9853
2020-02-01	Calcitriol (Vit D)	10139
2020-03-01	Calcitriol (Vit D)	14415
2020-04-01	Calcitriol (Vit D)	10086
2020-05-01	Calcitriol (Vit D)	10497
2020-06-01	Calcitriol (Vit D)	11372
2020-07-01	Calcitriol (Vit D)	12361
2020-08-01	Calcitriol (Vit D)	12013
2020-09-01	Calcitriol (Vit D)	12336
2020-10-01	Calcitriol (Vit D)	12670
2020-11-01	Calcitriol (Vit D)	12802
2017-01-01	Colchicine	45629
2017-02-01	Colchicine	43925
2017-03-01	Colchicine	49159
2017-04-01	Colchicine	43032
2017-05-01	Colchicine	47647
2017-06-01	Colchicine	45189
2017-07-01	Colchicine	45003
2017-08-01	Colchicine	47827
2017-09-01	Colchicine	46872
2017-10-01	Colchicine	50827
2017-11-01	Colchicine	52189
2017-12-01	Colchicine	59471
2018-01-01	Colchicine	47413
2018-02-01	Colchicine	45573
2018-03-01	Colchicine	48980
2018-04-01	Colchicine	46223
2018-05-01	Colchicine	48847
2018-06-01	Colchicine	45462
2018-07-01	Colchicine	47854
2018-08-01	Colchicine	49141
2018-09-01	Colchicine	47101
2018-10-01	Colchicine	52776
2018-11-01	Colchicine	52843
2018-12-01	Colchicine	59212
2019-01-01	Colchicine	48498
2019-02-01	Colchicine	46072
2019-03-01	Colchicine	49104
2019-04-01	Colchicine	46891
2019-05-01	Colchicine	49035
2019-06-01	Colchicine	44763
2019-07-01	Colchicine	49127
2019-08-01	Colchicine	48307
2019-09-01	Colchicine	47710
2019-10-01	Colchicine	53099
2019-11-01	Colchicine	53070
2019-12-01	Colchicine	60654
2020-01-01	Colchicine	49370
2020-02-01	Colchicine	48519
2020-03-01	Colchicine	57408
2020-04-01	Colchicine	45560
2020-05-01	Colchicine	47314
2020-06-01	Colchicine	48377
2020-07-01	Colchicine	51579
2020-08-01	Colchicine	50454
2020-09-01	Colchicine	53626
2020-10-01	Colchicine	56542
2020-11-01	Colchicine	56446
2017-01-01	Corticosteroids	255550
2017-02-01	Corticosteroids	272562
2017-03-01	Corticosteroids	321519
2017-04-01	Corticosteroids	296589
2017-05-01	Corticosteroids	365071
2017-06-01	Corticosteroids	358990
2017-07-01	Corticosteroids	364473
2017-08-01	Corticosteroids	406382
2017-09-01	Corticosteroids	369064
2017-10-01	Corticosteroids	346886
2017-11-01	Corticosteroids	346072
2017-12-01	Corticosteroids	348189
2018-01-01	Corticosteroids	265031
2018-02-01	Corticosteroids	275302
2018-03-01	Corticosteroids	317309
2018-04-01	Corticosteroids	298431
2018-05-01	Corticosteroids	356406
2018-06-01	Corticosteroids	349092
2018-07-01	Corticosteroids	357772
2018-08-01	Corticosteroids	372162
2018-09-01	Corticosteroids	347045
2018-10-01	Corticosteroids	356556
2018-11-01	Corticosteroids	351292
2018-12-01	Corticosteroids	351432
2019-01-01	Corticosteroids	269323
2019-02-01	Corticosteroids	284044
2019-03-01	Corticosteroids	317413
2019-04-01	Corticosteroids	320690
2019-05-01	Corticosteroids	367730
2019-06-01	Corticosteroids	372111
2019-07-01	Corticosteroids	392814
2019-08-01	Corticosteroids	394505
2019-09-01	Corticosteroids	370743
2019-10-01	Corticosteroids	366041
2019-11-01	Corticosteroids	354186
2019-12-01	Corticosteroids	373048
2020-01-01	Corticosteroids	290964
2020-02-01	Corticosteroids	308065
2020-03-01	Corticosteroids	428090
2020-04-01	Corticosteroids	246059
2020-05-01	Corticosteroids	246003
2020-06-01	Corticosteroids	282798
2020-07-01	Corticosteroids	298688
2020-08-01	Corticosteroids	290774
2020-09-01	Corticosteroids	291848
2020-10-01	Corticosteroids	298651
2020-11-01	Corticosteroids	318227
2017-01-01	Hydroxychloroquine	19837
2017-02-01	Hydroxychloroquine	20515
2017-03-01	Hydroxychloroquine	23994
2017-04-01	Hydroxychloroquine	21994
2017-05-01	Hydroxychloroquine	24823
2017-06-01	Hydroxychloroquine	23729
2017-07-01	Hydroxychloroquine	23930
2017-08-01	Hydroxychloroquine	25006
2017-09-01	Hydroxychloroquine	23618
2017-10-01	Hydroxychloroquine	25285
2017-11-01	Hydroxychloroquine	25498
2017-12-01	Hydroxychloroquine	28743
2018-01-01	Hydroxychloroquine	21548
2018-02-01	Hydroxychloroquine	21477
2018-03-01	Hydroxychloroquine	23793
2018-04-01	Hydroxychloroquine	23325
2018-05-01	Hydroxychloroquine	25821
2018-06-01	Hydroxychloroquine	24212
2018-07-01	Hydroxychloroquine	24906
2018-08-01	Hydroxychloroquine	25823
2018-09-01	Hydroxychloroquine	24166
2018-10-01	Hydroxychloroquine	26123
2018-11-01	Hydroxychloroquine	26754
2018-12-01	Hydroxychloroquine	29598
2019-01-01	Hydroxychloroquine	21892
2019-02-01	Hydroxychloroquine	22183
2019-03-01	Hydroxychloroquine	24765
2019-04-01	Hydroxychloroquine	24224
2019-05-01	Hydroxychloroquine	26027
2019-06-01	Hydroxychloroquine	24458
2019-07-01	Hydroxychloroquine	26195
2019-08-01	Hydroxychloroquine	25702
2019-09-01	Hydroxychloroquine	25259
2019-10-01	Hydroxychloroquine	27101
2019-11-01	Hydroxychloroquine	26748
2019-12-01	Hydroxychloroquine	30556
2020-01-01	Hydroxychloroquine	22903
2020-02-01	Hydroxychloroquine	24066
2020-03-01	Hydroxychloroquine	49714
2020-04-01	Hydroxychloroquine	29657
2020-05-01	Hydroxychloroquine	20215
2020-06-01	Hydroxychloroquine	20449
2020-07-01	Hydroxychloroquine	24360
2020-08-01	Hydroxychloroquine	24685
2020-09-01	Hydroxychloroquine	24800
2020-10-01	Hydroxychloroquine	25732
2020-11-01	Hydroxychloroquine	26322
2017-01-01	Ivermectin	638
2017-02-01	Ivermectin	792
2017-03-01	Ivermectin	967
2017-04-01	Ivermectin	802
2017-05-01	Ivermectin	1012
2017-06-01	Ivermectin	1100
2017-07-01	Ivermectin	1019
2017-08-01	Ivermectin	975
2017-09-01	Ivermectin	843
2017-10-01	Ivermectin	894
2017-11-01	Ivermectin	905
2017-12-01	Ivermectin	907
2018-01-01	Ivermectin	800
2018-02-01	Ivermectin	799
2018-03-01	Ivermectin	970
2018-04-01	Ivermectin	870
2018-05-01	Ivermectin	1102
2018-06-01	Ivermectin	846
2018-07-01	Ivermectin	906
2018-08-01	Ivermectin	1167
2018-09-01	Ivermectin	891
2018-10-01	Ivermectin	1000
2018-11-01	Ivermectin	920
2018-12-01	Ivermectin	926
2019-01-01	Ivermectin	997
2019-02-01	Ivermectin	833
2019-03-01	Ivermectin	905
2019-04-01	Ivermectin	839
2019-05-01	Ivermectin	1018
2019-06-01	Ivermectin	971
2019-07-01	Ivermectin	1038
2019-08-01	Ivermectin	1033
2019-09-01	Ivermectin	974
2019-10-01	Ivermectin	997
2019-11-01	Ivermectin	979
2019-12-01	Ivermectin	859
2020-01-01	Ivermectin	836
2020-02-01	Ivermectin	1010
2020-03-01	Ivermectin	1070
2020-04-01	Ivermectin	921
2020-05-01	Ivermectin	1497
2020-06-01	Ivermectin	1178
2020-07-01	Ivermectin	1066
2020-08-01	Ivermectin	1246
2020-09-01	Ivermectin	1357
2020-10-01	Ivermectin	1023
2020-11-01	Ivermectin	1180

### Sheet: PBS 10% sample
PBS dispensing claims for a 10% random sample of PBS-eligible people
Month	Medicine name	No. dispensings	No. initiators
2017-01-01	Azithromycin	1860	1319
2017-02-01	Azithromycin	1835	1300
2017-03-01	Azithromycin	2000	1402
2017-04-01	Azithromycin	1798	1289
2017-05-01	Azithromycin	2021	1416
2017-06-01	Azithromycin	2081	1507
2017-07-01	Azithromycin	2194	1562
2017-08-01	Azithromycin	2413	1610
2017-09-01	Azithromycin	2145	1473
2017-10-01	Azithromycin	2155	1499
2017-11-01	Azithromycin	2042	1449
2017-12-01	Azithromycin	1957	1345
2018-01-01	Azithromycin	1978	1376
2018-02-01	Azithromycin	1877	1331
2018-03-01	Azithromycin	2072	1447
2018-04-01	Azithromycin	1984	1431
2018-05-01	Azithromycin	2092	1426
2018-06-01	Azithromycin	1973	1317
2018-07-01	Azithromycin	2351	1562
2018-08-01	Azithromycin	2302	1596
2018-09-01	Azithromycin	2235	1555
2018-10-01	Azithromycin	2301	1584
2018-11-01	Azithromycin	2201	1468
2018-12-01	Azithromycin	2108	1392
2019-01-01	Azithromycin	1855	1275
2019-02-01	Azithromycin	1826	1280
2019-03-01	Azithromycin	2182	1552
2019-04-01	Azithromycin	2005	1375
2019-05-01	Azithromycin	2304	1579
2019-06-01	Azithromycin	2270	1533
2019-07-01	Azithromycin	2334	1599
2019-08-01	Azithromycin	2378	1670
2019-09-01	Azithromycin	2258	1574
2019-10-01	Azithromycin	2193	1548
2019-11-01	Azithromycin	2116	1482
2019-12-01	Azithromycin	2099	1408
2020-01-01	Azithromycin	2088	1468
2020-02-01	Azithromycin	2085	1431
2020-03-01	Azithromycin	2182	1460
2020-04-01	Azithromycin	1496	971
2020-05-01	Azithromycin	1541	1007
2020-06-01	Azithromycin	1598	1027
2020-07-01	Azithromycin	1680	1123
2020-08-01	Azithromycin	1648	1062
2020-09-01	Azithromycin	1504	996
2020-10-01	Azithromycin	1482	1027
2020-11-01	Azithromycin	1543	1032
2017-01-01	Calcitriol (Vit D)	980	56
2017-02-01	Calcitriol (Vit D)	909	84
2017-03-01	Calcitriol (Vit D)	971	72
2017-04-01	Calcitriol (Vit D)	973	64
2017-05-01	Calcitriol (Vit D)	1015	67
2017-06-01	Calcitriol (Vit D)	1000	78
2017-07-01	Calcitriol (Vit D)	1061	77
2017-08-01	Calcitriol (Vit D)	1045	88
2017-09-01	Calcitriol (Vit D)	1048	80
2017-10-01	Calcitriol (Vit D)	1134	92
2017-11-01	Calcitriol (Vit D)	1134	88
2017-12-01	Calcitriol (Vit D)	1188	77
2018-01-01	Calcitriol (Vit D)	978	62
2018-02-01	Calcitriol (Vit D)	921	68
2018-03-01	Calcitriol (Vit D)	969	70
2018-04-01	Calcitriol (Vit D)	996	72
2018-05-01	Calcitriol (Vit D)	1054	72
2018-06-01	Calcitriol (Vit D)	1023	84
2018-07-01	Calcitriol (Vit D)	1123	76
2018-08-01	Calcitriol (Vit D)	1088	78
2018-09-01	Calcitriol (Vit D)	1057	69
2018-10-01	Calcitriol (Vit D)	1146	84
2018-11-01	Calcitriol (Vit D)	1192	78
2018-12-01	Calcitriol (Vit D)	1279	86
2019-01-01	Calcitriol (Vit D)	1077	93
2019-02-01	Calcitriol (Vit D)	867	60
2019-03-01	Calcitriol (Vit D)	1096	74
2019-04-01	Calcitriol (Vit D)	1005	74
2019-05-01	Calcitriol (Vit D)	1090	97
2019-06-01	Calcitriol (Vit D)	1029	67
2019-07-01	Calcitriol (Vit D)	1137	96
2019-08-01	Calcitriol (Vit D)	1112	88
2019-09-01	Calcitriol (Vit D)	1132	82
2019-10-01	Calcitriol (Vit D)	1114	98
2019-11-01	Calcitriol (Vit D)	1221	92
2019-12-01	Calcitriol (Vit D)	1220	74
2020-01-01	Calcitriol (Vit D)	961	52
2020-02-01	Calcitriol (Vit D)	988	78
2020-03-01	Calcitriol (Vit D)	1326	96
2020-04-01	Calcitriol (Vit D)	1003	57
2020-05-01	Calcitriol (Vit D)	988	65
2020-06-01	Calcitriol (Vit D)	1086	96
2020-07-01	Calcitriol (Vit D)	1126	92
2020-08-01	Calcitriol (Vit D)	1115	84
2020-09-01	Calcitriol (Vit D)	1140	83
2020-10-01	Calcitriol (Vit D)	1192	101
2020-11-01	Calcitriol (Vit D)	1193	85
2017-01-01	Colchicine	4622	1026
2017-02-01	Colchicine	4084	868
2017-03-01	Colchicine	4557	929
2017-04-01	Colchicine	4156	814
2017-05-01	Colchicine	4481	842
2017-06-01	Colchicine	4278	757
2017-07-01	Colchicine	4295	766
2017-08-01	Colchicine	4505	862
2017-09-01	Colchicine	4512	884
2017-10-01	Colchicine	4897	1011
2017-11-01	Colchicine	5024	1033
2017-12-01	Colchicine	5451	1080
2018-01-01	Colchicine	4795	1038
2018-02-01	Colchicine	4393	980
2018-03-01	Colchicine	4717	909
2018-04-01	Colchicine	4427	839
2018-05-01	Colchicine	4657	903
2018-06-01	Colchicine	4471	805
2018-07-01	Colchicine	4537	830
2018-08-01	Colchicine	4804	947
2018-09-01	Colchicine	4530	819
2018-10-01	Colchicine	5157	1022
2018-11-01	Colchicine	5090	1015
2018-12-01	Colchicine	5421	1043
2019-01-01	Colchicine	4875	1063
2019-02-01	Colchicine	4230	923
2019-03-01	Colchicine	4618	915
2019-04-01	Colchicine	4432	875
2019-05-01	Colchicine	4544	904
2019-06-01	Colchicine	4320	794
2019-07-01	Colchicine	4571	888
2019-08-01	Colchicine	4617	917
2019-09-01	Colchicine	4556	892
2019-10-01	Colchicine	4934	1063
2019-11-01	Colchicine	5033	1070
2019-12-01	Colchicine	5506	1149
2020-01-01	Colchicine	4808	1074
2020-02-01	Colchicine	4594	985
2020-03-01	Colchicine	5219	992
2020-04-01	Colchicine	4407	874
2020-05-01	Colchicine	4491	833
2020-06-01	Colchicine	4522	893
2020-07-01	Colchicine	4743	942
2020-08-01	Colchicine	4730	936
2020-09-01	Colchicine	4917	1067
2020-10-01	Colchicine	5197	1142
2020-11-01	Colchicine	5161	1066
2017-01-01	Corticosteroids	26625	8487
2017-02-01	Corticosteroids	25552	8324
2017-03-01	Corticosteroids	30792	10519
2017-04-01	Corticosteroids	29177	9977
2017-05-01	Corticosteroids	34287	12309
2017-06-01	Corticosteroids	34451	12824
2017-07-01	Corticosteroids	36011	13825
2017-08-01	Corticosteroids	38358	15269
2017-09-01	Corticosteroids	35546	13661
2017-10-01	Corticosteroids	33817	11892
2017-11-01	Corticosteroids	33026	11353
2017-12-01	Corticosteroids	31918	9558
2018-01-01	Corticosteroids	27308	8682
2018-02-01	Corticosteroids	26226	8734
2018-03-01	Corticosteroids	30004	10048
2018-04-01	Corticosteroids	29435	9884
2018-05-01	Corticosteroids	33390	11556
2018-06-01	Corticosteroids	33814	12367
2018-07-01	Corticosteroids	34668	12647
2018-08-01	Corticosteroids	35075	12943
2018-09-01	Corticosteroids	33565	12599
2018-10-01	Corticosteroids	33863	12127
2018-11-01	Corticosteroids	33658	11564
2018-12-01	Corticosteroids	32686	10076
2019-01-01	Corticosteroids	27421	8832
2019-02-01	Corticosteroids	26477	9024
2019-03-01	Corticosteroids	31362	10983
2019-04-01	Corticosteroids	30659	10628
2019-05-01	Corticosteroids	34450	12550
2019-06-01	Corticosteroids	36020	13977
2019-07-01	Corticosteroids	36979	14541
2019-08-01	Corticosteroids	37480	14557
2019-09-01	Corticosteroids	35393	13656
2019-10-01	Corticosteroids	34506	12447
2019-11-01	Corticosteroids	33450	11713
2019-12-01	Corticosteroids	34036	10776
2020-01-01	Corticosteroids	28702	9655
2020-02-01	Corticosteroids	29545	9990
2020-03-01	Corticosteroids	38329	12164
2020-04-01	Corticosteroids	24957	7294
2020-05-01	Corticosteroids	23721	6595
2020-06-01	Corticosteroids	25929	7571
2020-07-01	Corticosteroids	28083	8147
2020-08-01	Corticosteroids	27622	8259
2020-09-01	Corticosteroids	26798	8068
2020-10-01	Corticosteroids	28296	8659
2020-11-01	Corticosteroids	29403	9716
2017-01-01	Hydroxychloroquine	2009	164
2017-02-01	Hydroxychloroquine	1976	190
2017-03-01	Hydroxychloroquine	2232	221
2017-04-01	Hydroxychloroquine	2174	161
2017-05-01	Hydroxychloroquine	2420	211
2017-06-01	Hydroxychloroquine	2317	195
2017-07-01	Hydroxychloroquine	2369	200
2017-08-01	Hydroxychloroquine	2413	193
2017-09-01	Hydroxychloroquine	2318	200
2017-10-01	Hydroxychloroquine	2342	196
2017-11-01	Hydroxychloroquine	2562	210
2017-12-01	Hydroxychloroquine	2625	186
2018-01-01	Hydroxychloroquine	2206	180
2018-02-01	Hydroxychloroquine	2003	185
2018-03-01	Hydroxychloroquine	2384	185
2018-04-01	Hydroxychloroquine	2271	176
2018-05-01	Hydroxychloroquine	2467	197
2018-06-01	Hydroxychloroquine	2375	191
2018-07-01	Hydroxychloroquine	2410	178
2018-08-01	Hydroxychloroquine	2519	226
2018-09-01	Hydroxychloroquine	2433	213
2018-10-01	Hydroxychloroquine	2479	189
2018-11-01	Hydroxychloroquine	2592	217
2018-12-01	Hydroxychloroquine	2688	172
2019-01-01	Hydroxychloroquine	2273	171
2019-02-01	Hydroxychloroquine	2100	196
2019-03-01	Hydroxychloroquine	2397	222
2019-04-01	Hydroxychloroquine	2231	151
2019-05-01	Hydroxychloroquine	2446	208
2019-06-01	Hydroxychloroquine	2310	186
2019-07-01	Hydroxychloroquine	2457	185
2019-08-01	Hydroxychloroquine	2448	196
2019-09-01	Hydroxychloroquine	2429	222
2019-10-01	Hydroxychloroquine	2512	229
2019-11-01	Hydroxychloroquine	2588	196
2019-12-01	Hydroxychloroquine	2697	176
2020-01-01	Hydroxychloroquine	2229	182
2020-02-01	Hydroxychloroquine	2403	232
2020-03-01	Hydroxychloroquine	4268	626
2020-04-01	Hydroxychloroquine	2968	319
2020-05-01	Hydroxychloroquine	2042	165
2020-06-01	Hydroxychloroquine	1944	168
2020-07-01	Hydroxychloroquine	2260	200
2020-08-01	Hydroxychloroquine	2320	212
2020-09-01	Hydroxychloroquine	2307	199
2020-10-01	Hydroxychloroquine	2408	221
2020-11-01	Hydroxychloroquine	2376	228
2017-01-01	Ivermectin	48	31
2017-02-01	Ivermectin	53	35
2017-03-01	Ivermectin	91	57
2017-04-01	Ivermectin	85	50
2017-05-01	Ivermectin	68	43
2017-06-01	Ivermectin	100	54
2017-07-01	Ivermectin	123	73
2017-08-01	Ivermectin	86	45
2017-09-01	Ivermectin	58	38
2017-10-01	Ivermectin	79	45
2017-11-01	Ivermectin	78	42
2017-12-01	Ivermectin	65	38
2018-01-01	Ivermectin	74	45
2018-02-01	Ivermectin	77	44
2018-03-01	Ivermectin	87	49
2018-04-01	Ivermectin	87	47
2018-05-01	Ivermectin	88	54
2018-06-01	Ivermectin	91	45
2018-07-01	Ivermectin	82	34
2018-08-01	Ivermectin	128	78
2018-09-01	Ivermectin	83	44
2018-10-01	Ivermectin	68	41
2018-11-01	Ivermectin	88	52
2018-12-01	Ivermectin	66	27
2019-01-01	Ivermectin	98	44
2019-02-01	Ivermectin	75	48
2019-03-01	Ivermectin	91	50
2019-04-01	Ivermectin	95	54
2019-05-01	Ivermectin	89	47
2019-06-01	Ivermectin	97	57
2019-07-01	Ivermectin	105	49
2019-08-01	Ivermectin	105	60
2019-09-01	Ivermectin	84	37
2019-10-01	Ivermectin	78	39
2019-11-01	Ivermectin	82	47
2019-12-01	Ivermectin	66	36
2020-01-01	Ivermectin	81	44
2020-02-01	Ivermectin	74	43
2020-03-01	Ivermectin	82	46
2020-04-01	Ivermectin	78	42
2020-05-01	Ivermectin	136	84
2020-06-01	Ivermectin	114	50
2020-07-01	Ivermectin	96	48
2020-08-01	Ivermectin	117	74
2020-09-01	Ivermectin	149	69
2020-10-01	Ivermectin	105	50
2020-11-01	Ivermectin	119	53
